# Genetically regulated molecular mediators of phenotypic heterogeneity in autism spectrum disorder

**DOI:** 10.64898/2026.10.18.26365834

**Authors:** Camilla Marinelli, Alessandro Amaolo, Davide Marnetto, Paolo Provero

## Abstract

**Background:** Autism spectrum disorder (ASD) shows wide phenotypic variation, from adults without intellectual disability and with low support needs to minimally verbal children with intellectual disability and severe behavioral symptoms. Genetic studies of this heterogeneity have focused mainly on high-impact de novo variants and polygenic scores; here we investigate, at the molecular level, the role of common variants.

**Materials and methods:** We analyzed genotypic and phenotypic data from 9,332 individuals with ASD in the SPARK cohort. We considered 31 traits: six latent factors derived from the Social Communication Questionnaire and the Repetitive Behavior Scale-Revised, 22 co-occurring diagnoses, parent-reported IQ range, age at diagnosis, and age at first walking. We performed within-case genome-wide association studies (GWAS) and, for the 10 traits with evidence of SNP heritability, association analyses with genetically predicted gene and protein expression, splicing, and enhancer activity in brain and blood (xWAS). Nominated genes were tested for enrichment in biological processes, brain cell types, and developmental stages. xWAS-derived transcriptional signatures were compared with chemical perturbation signatures from CMap/LINCS L1000 to prioritize candidate drugs.

**Results:** GWAS identified seven genome-wide significant loci for five traits, including loci near *GABRG3* and *TENM2* associated with co-occurring sleep, feeding or toileting problems. xWAS identified seven gene–trait associations involving three phenotypes (FDR < 0.1), including *CACNA1G* with communication skills and *NEGR1* with learning disability. GWAS and xWAS nominated different genes which however converged on synaptic transmission and gated channel activity, with preferential expression in neurons during later stages of brain development. PARP and p38 MAPK inhibitors were predicted to reverse the signatures of both social-communication and repetitive-behavior phenotypes, whereas several compound classes, including histone deacetylase inhibitors and mTOR inhibitors, were predicted to reverse the signatures of some phenotypes while mimicking those of others.

**Conclusion:** Combining within-case GWAS with xWAS nominates candidate genes mediating common-variant effects on ASD heterogeneity, provides biological insight, and suggests candidates for phenotypically stratified drug repositioning.
