## Supplementary Tables for "Genetically regulated molecular mediators of phenotypic heterogeneity in autism spectrum disorder"

### Sheet: Supp. Tab. 1
feature type	tissue, model or platform	phenotype	feature	beta	FDR	gene	locus
pwas	bslmm	cog_test_score	ENSG00000066427	4.75047	0.0247954	ATXN3	1
pwas	enet	cog_test_score	ENSG00000066427	9.17699	0.0247954	ATXN3	1
pwas	enet	cog_test_score	ENSG00000140092	26.1074	0.0247954	FBLN5	1
pwas	lasso	cog_test_score	ENSG00000066427	11.1569	0.0247954	ATXN3	1
pwas	lasso	cog_test_score	ENSG00000140092	31.6564	0.0247954	FBLN5	1
pwas	top1	cog_test_score	ENSG00000066427	0.00607418	0.0247954	ATXN3	1
pwas	blup	cog_test_score	ENSG00000066427	4.9138	0.0293807	ATXN3	1
pwas	bslmm	cog_test_score	ENSG00000140092	12.5783	0.0293807	FBLN5	1
pwas	top1	cog_test_score	ENSG00000140092	0.0135265	0.0408377	FBLN5	1
pwas	blup	cog_test_score	ENSG00000140092	12.6263	0.0756621	FBLN5	1
erna	Brain_Cau	cog_test_score	ENSR00000109361	-7.39971	0.0520338	FBXO27	2
pwas	blup	cog_test_score	ENSG00000128626	-19.4782	0.0756621	MRPS12	2
pwas	bslmm	cog_test_score	ENSG00000158480	-7.09597	0.0756621	SPATA2	6
pwas	enet	dev_ld	ENSG00000172260	1.68867	0.00590948	NEGR1	3
pwas	bslmm	dev_ld	ENSG00000172260	0.871432	0.022214	NEGR1	3
pwas	blup	dev_ld	ENSG00000172260	0.929038	0.0366282	NEGR1	3
pwas	lasso	dev_ld	ENSG00000172260	3.35547	0.0366282	NEGR1	3
erna	Brain_Cer	communication_skills	ENSR00000070487	0.0242826	0.0405687	SIPA1L1	4
erna	Brain_Cer	communication_skills	ENSR00000070485	0.0581672	0.0472546	SIPA1L1	4
erna	Brain_Cer	communication_skills	ENSR00000070486	0.027107	0.0472546	SIPA1L1	4
splicing	Brain_Cerebellum	communication_skills	intron_17_50573113_50575543	-0.284464	0.073604	CACNA1G	5
plasma	olink	communication_skills	OPGS018790	20.5945	0.0861284	PSMG3	7

### Sheet: Supp. Tab. 2
Gene set	ONTOLOGY	ID	Description	FoldEnrichment	p.adjust	Count	geneID
behav_adhd	CC	GO:0014731	spectrin-associated cytoskeleton	30.5079	0.044469	3	EPB41/ANK3/ADD2
communication_skills	MF	GO:0140299	molecular sensor activity	11.6705	0.000884541	7	TMEM63A/SYT10/PMS1/MAP3K20/SYT13/PMS2/RAD51C
communication_skills	MF	GO:0019894	kinesin binding	13.0043	0.0438775	4	SPAG9/CROCC/SNCA/ATCAY
communication_skills	MF	GO:0140664	ATP-dependent DNA damage sensor activity	21.6738	0.0438775	3	PMS1/PMS2/RAD51C
GWAS	CC	GO:0030425	dendrite	19.3345	0.00659078	3	NCS1/GABRG3/TENM2
GWAS	CC	GO:0097447	dendritic tree	19.2723	0.00659078	3	NCS1/GABRG3/TENM2
GWAS	CC	GO:0098794	postsynapse	15.4676	0.00824561	3	NCS1/GABRG3/TENM2
GWAS	CC	GO:0036477	somatodendritic compartment	14.1194	0.00824561	3	NCS1/GABRG3/TENM2
GWAS	CC	GO:0045211	postsynaptic membrane	25.052	0.0211897	2	GABRG3/TENM2
GWAS	CC	GO:0043005	neuron projection	8.89273	0.0211897	3	NCS1/GABRG3/TENM2
GWAS	CC	GO:0005794	Golgi apparatus	7.68423	0.0227072	3	NCS1/RAB36/TENM2
GWAS	CC	GO:0097060	synaptic membrane	17.7197	0.0227072	2	GABRG3/TENM2
GWAS	CC	GO:0045202	synapse	7.03486	0.0227072	3	NCS1/GABRG3/TENM2
GWAS	MF	GO:0022836	gated channel activity	23.6038	0.0361163	2	NCS1/GABRG3
GWAS	MF	GO:0005216	monoatomic ion channel activity	16.8144	0.0361163	2	NCS1/GABRG3
GWAS	MF	GO:0015267	channel activity	14.5856	0.0361163	2	NCS1/GABRG3
GWAS	MF	GO:0022803	passive transmembrane transporter activity	14.5856	0.0361163	2	NCS1/GABRG3
GWAS	CC	GO:0030424	axon	12.1638	0.0387441	2	NCS1/TENM2
GWAS+xWAS	CC	GO:0030425	dendrite	13.4267	0.000779296	5	NCS1/NEGR1/GABRG3/TENM2/SIPA1L1
GWAS+xWAS	CC	GO:0097447	dendritic tree	13.3836	0.000779296	5	NCS1/NEGR1/GABRG3/TENM2/SIPA1L1
GWAS+xWAS	CC	GO:0098794	postsynapse	10.7414	0.00149511	5	NCS1/NEGR1/GABRG3/TENM2/SIPA1L1
GWAS+xWAS	CC	GO:0036477	somatodendritic compartment	9.80516	0.00173221	5	NCS1/NEGR1/GABRG3/TENM2/SIPA1L1
GWAS+xWAS	CC	GO:0043197	dendritic spine	29.0392	0.00181139	3	NEGR1/TENM2/SIPA1L1
GWAS+xWAS	CC	GO:0044309	neuron spine	28.8714	0.00181139	3	NEGR1/TENM2/SIPA1L1
GWAS+xWAS	CC	GO:0045202	synapse	5.86238	0.0026299	6	NCS1/ATXN3/NEGR1/GABRG3/TENM2/SIPA1L1
GWAS+xWAS	CC	GO:0043005	neuron projection	6.17551	0.00754464	5	NCS1/NEGR1/GABRG3/TENM2/SIPA1L1
GWAS+xWAS	CC	GO:0014069	postsynaptic density	14.2301	0.00957874	3	NCS1/NEGR1/SIPA1L1
GWAS+xWAS	CC	GO:0032279	asymmetric synapse	13.5727	0.00988178	3	NCS1/NEGR1/SIPA1L1
GWAS+xWAS	CC	GO:0099572	postsynaptic specialization	12.9063	0.0103848	3	NCS1/NEGR1/SIPA1L1
GWAS+xWAS	CC	GO:0098984	neuron to neuron synapse	12.3632	0.0107709	3	NCS1/NEGR1/SIPA1L1
GWAS+xWAS	MF	GO:0005245	voltage-gated calcium channel activity	74.2302	0.0280862	2	NCS1/CACNA1G
GWAS+xWAS	MF	GO:0022836	gated channel activity	14.7524	0.0280862	3	NCS1/GABRG3/CACNA1G
GWAS+xWAS	MF	GO:0005216	monoatomic ion channel activity	10.509	0.0280862	3	NCS1/GABRG3/CACNA1G
GWAS+xWAS	MF	GO:0005262	calcium channel activity	24.5486	0.0280862	2	NCS1/CACNA1G
GWAS+xWAS	MF	GO:0022843	voltage-gated monoatomic cation channel activity	21.8019	0.0280862	2	NCS1/CACNA1G
GWAS+xWAS	MF	GO:0015085	calcium ion transmembrane transporter activity	21.5011	0.0280862	2	NCS1/CACNA1G
GWAS+xWAS	MF	GO:0015267	channel activity	9.11598	0.0280862	3	NCS1/GABRG3/CACNA1G
GWAS+xWAS	MF	GO:0022803	passive transmembrane transporter activity	9.11598	0.0280862	3	NCS1/GABRG3/CACNA1G
GWAS+xWAS	MF	GO:0005244	voltage-gated monoatomic ion channel activity	18.0212	0.0320644	2	NCS1/CACNA1G
GWAS+xWAS	MF	GO:0022832	voltage-gated channel activity	17.8152	0.0320644	2	NCS1/CACNA1G
GWAS+xWAS	MF	GO:0015075	monoatomic ion transmembrane transporter activity	6.12107	0.0460723	3	NCS1/GABRG3/CACNA1G
GWAS+xWAS	BP	GO:0070536	protein K63-linked deubiquitination	108.287	0.047101	2	ATXN3/SPATA2
med_cond_visaud	BP	GO:0032271	regulation of protein polymerization	8.69137	0.000114934	11	NUMA1/ARF6/FES/TWF1/ANKRD53/CYRIB/PRKCD/TBCD/CLIP3/TMOD1/SLAIN1
med_cond_visaud	BP	GO:0051258	protein polymerization	6.03858	0.00220171	11	NUMA1/ARF6/FES/TWF1/ANKRD53/CYRIB/PRKCD/TBCD/CLIP3/TMOD1/SLAIN1
med_cond_visaud	BP	GO:0031113	regulation of microtubule polymerization	13.6692	0.0028707	6	NUMA1/FES/ANKRD53/TBCD/CLIP3/SLAIN1
med_cond_visaud	BP	GO:1902903	regulation of supramolecular fiber organization	4.95559	0.0028707	12	TACR1/NUMA1/ARF6/FES/TWF1/ANKRD53/CYRIB/PRKCD/TBCD/CLIP3/TMOD1/SLAIN1
med_cond_visaud	BP	GO:0032272	negative regulation of protein polymerization	12.241	0.00397376	6	TWF1/CYRIB/PRKCD/TBCD/CLIP3/TMOD1
med_cond_visaud	BP	GO:0051493	regulation of cytoskeleton organization	3.74103	0.0136148	13	TACR1/NUMA1/ARF6/FES/TWF1/ANKRD53/CYRIB/PRKCD/TBCD/CLIP3/TMOD1/TMEM67/SLAIN1
med_cond_visaud	BP	GO:0031110	regulation of microtubule polymerization or depolymerization	9.31988	0.0136148	6	NUMA1/FES/ANKRD53/TBCD/CLIP3/SLAIN1
med_cond_visaud	BP	GO:0031116	positive regulation of microtubule polymerization	18.854	0.0146007	4	NUMA1/FES/ANKRD53/SLAIN1
med_cond_visaud	BP	GO:0046785	microtubule polymerization	8.725	0.0146007	6	NUMA1/FES/ANKRD53/TBCD/CLIP3/SLAIN1
med_cond_visaud	BP	GO:0051494	negative regulation of cytoskeleton organization	6.93363	0.0146007	7	TWF1/CYRIB/PRKCD/TBCD/CLIP3/TMOD1/TMEM67
med_cond_visaud	BP	GO:0043254	regulation of protein-containing complex assembly	4.03112	0.0173415	11	NUMA1/ARF6/FES/TWF1/ANKRD53/CYRIB/PRKCD/TBCD/CLIP3/TMOD1/SLAIN1
med_cond_visaud	BP	GO:0031112	positive regulation of microtubule polymerization or depolymerization	16.0814	0.0189802	4	NUMA1/FES/ANKRD53/SLAIN1
med_cond_visaud	BP	GO:0032273	positive regulation of protein polymerization	8.99287	0.0385502	5	NUMA1/ARF6/FES/ANKRD53/SLAIN1
xWAS	BP	GO:0070536	protein K63-linked deubiquitination	167.154	0.0168758	2	ATXN3/SPATA2

### Sheet: Supp. Tab. 3
Cluster.name	Supercluster	Megacluster
Bgl_51	Bergmann glia	ASTRO
Astro_52	Astrocyte	ASTRO
Astro_53	Astrocyte	ASTRO
Astro_54	Astrocyte	ASTRO
Astro_55	Astrocyte	ASTRO
Astro_56	Astrocyte	ASTRO
Astro_57	Astrocyte	ASTRO
Astro_58	Astrocyte	ASTRO
Astro_59	Astrocyte	ASTRO
Astro_60	Astrocyte	ASTRO
Astro_61	Astrocyte	ASTRO
Astro_62	Astrocyte	ASTRO
Astro_63	Astrocyte	ASTRO
Astro_64	Astrocyte	ASTRO
DLNP_83	Deep-layer near-projecting	EXC
DLCT6b_84	Deep-layer corticothalamic and 6b	EXC
DLNP_85	Deep-layer near-projecting	EXC
DLNP_86	Deep-layer near-projecting	EXC
DLNP_87	Deep-layer near-projecting	EXC
DLNP_88	Deep-layer near-projecting	EXC
DLNP_89	Deep-layer near-projecting	EXC
DLNP_90	Deep-layer near-projecting	EXC
DLNP_91	Deep-layer near-projecting	EXC
DLNP_92	Deep-layer near-projecting	EXC
DLNP_93	Deep-layer near-projecting	EXC
DLNP_94	Deep-layer near-projecting	EXC
DLNP_95	Deep-layer near-projecting	EXC
DLNP_96	Deep-layer near-projecting	EXC
DLCT6b_97	Deep-layer corticothalamic and 6b	EXC
DLCT6b_98	Deep-layer corticothalamic and 6b	EXC
DLCT6b_99	Deep-layer corticothalamic and 6b	EXC
DLCT6b_100	Deep-layer corticothalamic and 6b	EXC
DLCT6b_101	Deep-layer corticothalamic and 6b	EXC
DLCT6b_102	Deep-layer corticothalamic and 6b	EXC
DLCT6b_103	Deep-layer corticothalamic and 6b	EXC
DLCT6b_104	Deep-layer corticothalamic and 6b	EXC
DLCT6b_105	Deep-layer corticothalamic and 6b	EXC
DLCT6b_106	Deep-layer corticothalamic and 6b	EXC
DLCT6b_107	Deep-layer corticothalamic and 6b	EXC
DLCT6b_108	Deep-layer corticothalamic and 6b	EXC
DLCT6b_109	Deep-layer corticothalamic and 6b	EXC
DLCT6b_110	Deep-layer corticothalamic and 6b	EXC
DLCT6b_111	Deep-layer corticothalamic and 6b	EXC
DLCT6b_112	Deep-layer corticothalamic and 6b	EXC
L5ET_113	Miscellaneous	EXC
L5ET_114	Miscellaneous	EXC
L5ET_115	Hippocampal CA1-3	EXC
Misc_116	Miscellaneous	EXC
L5ET_117	Miscellaneous	EXC
L5ET_118	Miscellaneous	EXC
CA13_119	Hippocampal CA1-3	EXC
ULIT_120	Upper-layer intratelencephalic	EXC
ULIT_121	Upper-layer intratelencephalic	EXC
ULIT_122	Upper-layer intratelencephalic	EXC
ULIT_123	Upper-layer intratelencephalic	EXC
ULIT_124	Upper-layer intratelencephalic	EXC
ULIT_125	Upper-layer intratelencephalic	EXC
ULIT_126	Upper-layer intratelencephalic	EXC
ULIT_127	Upper-layer intratelencephalic	EXC
ULIT_128	Upper-layer intratelencephalic	EXC
ULIT_129	Upper-layer intratelencephalic	EXC
ULIT_130	Upper-layer intratelencephalic	EXC
ULIT_131	Upper-layer intratelencephalic	EXC
Misc_132	Miscellaneous	EXC
ULIT_133	Upper-layer intratelencephalic	EXC
ULIT_134	Upper-layer intratelencephalic	EXC
ULIT_135	Upper-layer intratelencephalic	EXC
DLIT_136	Deep-layer intratelencephalic	EXC
DLIT_137	Deep-layer intratelencephalic	EXC
ULIT_138	Upper-layer intratelencephalic	EXC
DLIT_139	Deep-layer intratelencephalic	EXC
DLIT_140	Deep-layer intratelencephalic	EXC
DLIT_141	Deep-layer intratelencephalic	EXC
DLIT_142	Deep-layer intratelencephalic	EXC
DLIT_143	Deep-layer intratelencephalic	EXC
DLIT_144	Deep-layer intratelencephalic	EXC
DLIT_145	Deep-layer intratelencephalic	EXC
DLIT_146	Deep-layer intratelencephalic	EXC
DLIT_147	Deep-layer intratelencephalic	EXC
DLIT_148	Deep-layer intratelencephalic	EXC
DLIT_149	Deep-layer intratelencephalic	EXC
DLIT_150	Deep-layer intratelencephalic	EXC
DLIT_151	Deep-layer intratelencephalic	EXC
DLIT_152	Deep-layer intratelencephalic	EXC
Amex_153	Amygdala excitatory	EXC
Amex_154	Amygdala excitatory	EXC
Amex_155	Amygdala excitatory	EXC
Amex_156	Amygdala excitatory	EXC
Amex_157	Amygdala excitatory	EXC
Amex_158	Amygdala excitatory	EXC
Amex_159	Amygdala excitatory	EXC
Amex_160	Amygdala excitatory	EXC
Amex_161	Amygdala excitatory	EXC
Amex_162	Amygdala excitatory	EXC
CA13_163	Hippocampal CA1-3	EXC
Misc_164	Miscellaneous	EXC
Misc_165	Miscellaneous	EXC
Misc_166	Miscellaneous	EXC
Misc_167	Miscellaneous	EXC
Misc_168	Miscellaneous	EXC
CA13_169	Hippocampal CA1-3	EXC
Misc_170	Miscellaneous	EXC
Amex_171	Amygdala excitatory	EXC
Amex_172	Amygdala excitatory	EXC
Amex_173	Amygdala excitatory	EXC
Amex_174	Amygdala excitatory	EXC
Amex_175	Amygdala excitatory	EXC
Misc_176	Miscellaneous	EXC
Misc_177	Miscellaneous	EXC
Misc_178	Miscellaneous	EXC
CA13_179	Hippocampal CA1-3	EXC
CA13_180	Hippocampal CA1-3	EXC
CA13_181	Hippocampal CA1-3	EXC
CA13_182	Hippocampal CA1-3	EXC
CA13_183	Hippocampal CA1-3	EXC
CA13_184	Hippocampal CA1-3	EXC
CA13_185	Hippocampal CA1-3	EXC
CA13_186	Hippocampal CA1-3	EXC
CA13_187	Hippocampal CA1-3	EXC
CA13_188	Hippocampal CA1-3	EXC
CA13_189	Hippocampal CA1-3	EXC
CA4_190	Hippocampal CA4	EXC
CA4_191	Hippocampal CA4	EXC
CA4_192	Hippocampal CA4	EXC
CA4_193	Hippocampal CA4	EXC
CA4_194	Hippocampal CA4	EXC
CA4_195	Hippocampal CA4	EXC
CA4_196	Hippocampal CA4	EXC
CA4_197	Hippocampal CA4	EXC
CA4_198	Hippocampal CA4	EXC
DG_199	Hippocampal dentate gyrus	EXC
DG_200	Hippocampal dentate gyrus	EXC
DG_201	Hippocampal dentate gyrus	EXC
DG_202	Hippocampal dentate gyrus	EXC
DG_203	Hippocampal dentate gyrus	EXC
DG_204	Hippocampal dentate gyrus	EXC
DG_205	Hippocampal dentate gyrus	EXC
URL_297	Upper rhombic lip	EXC
URL_308	Upper rhombic lip	EXC
URL_309	Upper rhombic lip	EXC
URL_310	Upper rhombic lip	EXC
URL_311	Upper rhombic lip	EXC
URL_312	Upper rhombic lip	EXC
Splat_313	Splatter	EXC
LRL_315	Lower rhombic lip	EXC
LRL_316	Lower rhombic lip	EXC
LRL_317	Lower rhombic lip	EXC
LRL_318	Lower rhombic lip	EXC
LRL_319	Lower rhombic lip	EXC
LRL_320	Lower rhombic lip	EXC
LRL_321	Lower rhombic lip	EXC
LRL_322	Lower rhombic lip	EXC
Mmb_323	Mammillary body	EXC
Mmb_324	Mammillary body	EXC
Mmb_325	Mammillary body	EXC
Mmb_326	Mammillary body	EXC
Mmb_327	Mammillary body	EXC
Mmb_328	Mammillary body	EXC
Mmb_329	Mammillary body	EXC
Mmb_330	Mammillary body	EXC
Mmb_331	Mammillary body	EXC
Mmb_332	Mammillary body	EXC
Mmb_333	Mammillary body	EXC
Splat_334	Splatter	EXC
Splat_335	Splatter	EXC
Splat_336	Splatter	EXC
Splat_338	Splatter	EXC
Splat_339	Splatter	EXC
Splat_340	Splatter	EXC
Splat_341	Splatter	EXC
Splat_342	Splatter	EXC
Splat_343	Splatter	EXC
Splat_344	Splatter	EXC
Splat_345	Splatter	EXC
Splat_346	Splatter	EXC
Splat_363	Splatter	EXC
Splat_364	Splatter	EXC
Splat_366	Splatter	EXC
Splat_367	Splatter	EXC
Splat_368	Splatter	EXC
Splat_369	Splatter	EXC
Splat_370	Splatter	EXC
Splat_371	Splatter	EXC
Thex_372	Thalamic excitatory	EXC
Splat_373	Splatter	EXC
Splat_374	Splatter	EXC
Splat_375	Splatter	EXC
Splat_376	Splatter	EXC
Splat_377	Splatter	EXC
Splat_378	Splatter	EXC
Splat_382	Splatter	EXC
Splat_383	Splatter	EXC
Splat_384	Splatter	EXC
Splat_385	Splatter	EXC
Splat_386	Splatter	EXC
Splat_387	Splatter	EXC
Splat_388	Splatter	EXC
Splat_394	Splatter	EXC
Splat_395	Splatter	EXC
Splat_398	Splatter	EXC
Splat_399	Splatter	EXC
Misc_401	Miscellaneous	EXC
Misc_404	Miscellaneous	EXC
Amex_405	Amygdala excitatory	EXC
Amex_406	Amygdala excitatory	EXC
Amex_407	Amygdala excitatory	EXC
Amex_408	Amygdala excitatory	EXC
Splat_410	Splatter	EXC
Splat_411	Splatter	EXC
Splat_413	Splatter	EXC
Splat_414	Splatter	EXC
Splat_418	Splatter	EXC
Amex_419	Amygdala excitatory	EXC
Splat_420	Splatter	EXC
Splat_431	Splatter	EXC
Thex_445	Thalamic excitatory	EXC
Thex_446	Thalamic excitatory	EXC
Thex_447	Thalamic excitatory	EXC
Thex_448	Thalamic excitatory	EXC
Thex_449	Thalamic excitatory	EXC
Thex_450	Thalamic excitatory	EXC
Thex_451	Thalamic excitatory	EXC
Thex_452	Thalamic excitatory	EXC
Thex_453	Thalamic excitatory	EXC
Thex_454	Thalamic excitatory	EXC
Thex_455	Thalamic excitatory	EXC
Thex_456	Thalamic excitatory	EXC
Thex_457	Thalamic excitatory	EXC
Thex_458	Thalamic excitatory	EXC
Thex_459	Thalamic excitatory	EXC
Thex_460	Thalamic excitatory	EXC
MSN_207	Medium spiny neuron	IN
MSN_208	Medium spiny neuron	IN
MSN_209	Medium spiny neuron	IN
MSN_210	Medium spiny neuron	IN
MSN_211	Medium spiny neuron	IN
MSN_212	Medium spiny neuron	IN
MSN_213	Medium spiny neuron	IN
MSN_214	Medium spiny neuron	IN
MSN_215	Medium spiny neuron	IN
MSN_216	Medium spiny neuron	IN
MSN_217	Medium spiny neuron	IN
MSN_219	Medium spiny neuron	IN
MSN_220	Medium spiny neuron	IN
MSN_221	Medium spiny neuron	IN
EMSN_222	Eccentric medium spiny neuron	IN
EMSN_223	Eccentric medium spiny neuron	IN
EMSN_224	Eccentric medium spiny neuron	IN
EMSN_225	Eccentric medium spiny neuron	IN
EMSN_226	Eccentric medium spiny neuron	IN
EMSN_227	Eccentric medium spiny neuron	IN
EMSN_228	Eccentric medium spiny neuron	IN
EMSN_229	Eccentric medium spiny neuron	IN
EMSN_230	Eccentric medium spiny neuron	IN
EMSN_231	Eccentric medium spiny neuron	IN
EMSN_232	Eccentric medium spiny neuron	IN
EMSN_233	Eccentric medium spiny neuron	IN
EMSN_234	Eccentric medium spiny neuron	IN
Splat_235	Splatter	IN
MGE_236	MGE interneuron	IN
Splat_237	Splatter	IN
Splat_238	Splatter	IN
MGE_239	MGE interneuron	IN
MGE_240	MGE interneuron	IN
MGE_241	MGE interneuron	IN
MGE_242	MGE interneuron	IN
MGE_243	MGE interneuron	IN
MGE_244	MGE interneuron	IN
MGE_245	MGE interneuron	IN
MGE_246	MGE interneuron	IN
MGE_247	MGE interneuron	IN
MGE_248	MGE interneuron	IN
MGE_249	MGE interneuron	IN
MGE_250	MGE interneuron	IN
MGE_251	MGE interneuron	IN
MGE_252	MGE interneuron	IN
MGE_253	MGE interneuron	IN
MGE_254	MGE interneuron	IN
MGE_255	MGE interneuron	IN
MGE_256	MGE interneuron	IN
MGE_257	MGE interneuron	IN
MGE_258	MGE interneuron	IN
MGE_259	MGE interneuron	IN
MGE_260	MGE interneuron	IN
MGE_261	MGE interneuron	IN
MGE_262	MGE interneuron	IN
MGE_263	MGE interneuron	IN
LLC_264	LAMP5-LHX6 and Chandelier	IN
LLC_265	LAMP5-LHX6 and Chandelier	IN
LLC_266	LAMP5-LHX6 and Chandelier	IN
LLC_267	LAMP5-LHX6 and Chandelier	IN
LLC_268	LAMP5-LHX6 and Chandelier	IN
LLC_269	LAMP5-LHX6 and Chandelier	IN
LLC_270	LAMP5-LHX6 and Chandelier	IN
LLC_271	LAMP5-LHX6 and Chandelier	IN
LLC_272	LAMP5-LHX6 and Chandelier	IN
LLC_273	LAMP5-LHX6 and Chandelier	IN
LLC_274	LAMP5-LHX6 and Chandelier	IN
LLC_275	LAMP5-LHX6 and Chandelier	IN
CGE_276	CGE interneuron	IN
CGE_277	CGE interneuron	IN
CGE_278	CGE interneuron	IN
CGE_279	CGE interneuron	IN
CGE_280	CGE interneuron	IN
CGE_281	CGE interneuron	IN
CGE_282	CGE interneuron	IN
CGE_283	CGE interneuron	IN
CGE_284	CGE interneuron	IN
CGE_285	CGE interneuron	IN
CGE_286	CGE interneuron	IN
CGE_287	CGE interneuron	IN
CGE_288	CGE interneuron	IN
CGE_289	CGE interneuron	IN
CGE_290	CGE interneuron	IN
CGE_291	CGE interneuron	IN
CGE_292	CGE interneuron	IN
CGE_293	CGE interneuron	IN
CGE_294	CGE interneuron	IN
CGE_295	CGE interneuron	IN
CGE_296	CGE interneuron	IN
CBI_298	Cerebellar inhibitory	IN
CBI_299	Cerebellar inhibitory	IN
CBI_300	Cerebellar inhibitory	IN
CBI_301	Cerebellar inhibitory	IN
CBI_302	Cerebellar inhibitory	IN
CBI_303	Cerebellar inhibitory	IN
CBI_304	Cerebellar inhibitory	IN
CBI_305	Cerebellar inhibitory	IN
CBI_306	Cerebellar inhibitory	IN
CBI_307	Cerebellar inhibitory	IN
Misc_314	Miscellaneous	IN
Splat_337	Splatter	IN
Splat_351	Splatter	IN
Splat_352	Splatter	IN
Splat_353	Splatter	IN
Splat_354	Splatter	IN
Splat_355	Splatter	IN
Splat_356	Splatter	IN
Splat_357	Splatter	IN
Splat_358	Splatter	IN
Splat_359	Splatter	IN
Splat_360	Splatter	IN
Splat_361	Splatter	IN
Splat_362	Splatter	IN
Splat_365	Splatter	IN
Splat_381	Splatter	IN
Splat_389	Splatter	IN
Splat_390	Splatter	IN
Splat_391	Splatter	IN
Splat_392	Splatter	IN
Splat_393	Splatter	IN
Splat_402	Splatter	IN
Splat_403	Splatter	IN
Splat_409	Splatter	IN
Splat_412	Splatter	IN
Splat_415	Splatter	IN
Splat_416	Splatter	IN
Splat_417	Splatter	IN
Splat_421	Splatter	IN
Splat_422	Splatter	IN
Splat_423	Splatter	IN
Splat_424	Splatter	IN
Splat_425	Splatter	IN
EMSN_426	Eccentric medium spiny neuron	IN
MSN_427	Medium spiny neuron	IN
Splat_428	Splatter	IN
Splat_429	Splatter	IN
MSN_430	Medium spiny neuron	IN
Midi_433	Midbrain-derived inhibitory	IN
Midi_434	Midbrain-derived inhibitory	IN
Midi_435	Midbrain-derived inhibitory	IN
Midi_436	Midbrain-derived inhibitory	IN
Midi_437	Midbrain-derived inhibitory	IN
Midi_438	Midbrain-derived inhibitory	IN
Midi_439	Midbrain-derived inhibitory	IN
Midi_440	Midbrain-derived inhibitory	IN
Midi_441	Midbrain-derived inhibitory	IN
Midi_442	Midbrain-derived inhibitory	IN
Midi_443	Midbrain-derived inhibitory	IN
Midi_444	Midbrain-derived inhibitory	IN
Mgl_4	Microglia	MGL
Mgl_5	Microglia	MGL
Mgl_6	Microglia	MGL
Mgl_7	Microglia	MGL
Mgl_8	Microglia	MGL
Mgl_9	Microglia	MGL
Mgl_10	Microglia	MGL
Mgl_11	Microglia	MGL
MSN_206	Medium spiny neuron	NEUR
MSN_218	Medium spiny neuron	NEUR
Splat_347	Splatter	NEUR
Splat_348	Splatter	NEUR
Splat_349	Splatter	NEUR
Splat_350	Splatter	NEUR
Splat_379	Splatter	NEUR
Splat_380	Splatter	NEUR
Splat_396	Splatter	NEUR
Splat_397	Splatter	NEUR
Splat_400	Splatter	NEUR
Splat_432	Splatter	NEUR
COP_37	Committed oligodendrocyte precursor	OLIGO
COP_38	Committed oligodendrocyte precursor	OLIGO
COP_39	Committed oligodendrocyte precursor	OLIGO
Oligo_40	Oligodendrocyte	OLIGO
COP_41	Committed oligodendrocyte precursor	OLIGO
COP_42	Committed oligodendrocyte precursor	OLIGO
COP_43	Committed oligodendrocyte precursor	OLIGO
Oligo_44	Oligodendrocyte	OLIGO
Oligo_45	Oligodendrocyte	OLIGO
Oligo_46	Oligodendrocyte	OLIGO
Oligo_47	Oligodendrocyte	OLIGO
Oligo_48	Oligodendrocyte	OLIGO
Oligo_49	Oligodendrocyte	OLIGO
Oligo_50	Oligodendrocyte	OLIGO
OPC_32	Oligodendrocyte precursor	OPC
OPC_33	Oligodendrocyte precursor	OPC
OPC_34	Oligodendrocyte precursor	OPC
OPC_35	Oligodendrocyte precursor	OPC
OPC_36	Oligodendrocyte precursor	OPC
Bcell_0	Miscellaneous	OTHER
Tcell_1	Miscellaneous	OTHER
Nkcell_2	Miscellaneous	OTHER
Mono_3	Miscellaneous	OTHER
Mgl_12	Microglia	OTHER
VendPLVAP_13	Vascular	OTHER
VendAC_14	Vascular	OTHER
VendC_15	Vascular	OTHER
VendVC_16	Vascular	OTHER
VendV_17	Vascular	OTHER
VendA_18	Vascular	OTHER
Vsmc_19	Vascular	OTHER
Vsmc_20	Vascular	OTHER
Per_21	Vascular	OTHER
Per_22	Vascular	OTHER
Per_23	Vascular	OTHER
Fbl_24	Fibroblast	OTHER
Fbl_25	Fibroblast	OTHER
Fbl_26	Fibroblast	OTHER
Fbl_27	Fibroblast	OTHER
Fbl_28	Fibroblast	OTHER
Fbl_29	Fibroblast	OTHER
Fbl_30	Fibroblast	OTHER
Fbl_31	Fibroblast	OTHER
Epen_65	Ependymal	OTHER
Epen_66	Ependymal	OTHER
Epen_67	Ependymal	OTHER
Epen_68	Ependymal	OTHER
Epen_69	Ependymal	OTHER
Epen_70	Ependymal	OTHER
Epen_71	Ependymal	OTHER
Epen_72	Ependymal	OTHER
Epen_73	Ependymal	OTHER
Epen_74	Ependymal	OTHER
COP_75	Committed oligodendrocyte precursor	OTHER
Chrp_76	Choroid plexus	OTHER
Chrp_77	Choroid plexus	OTHER
Chrp_78	Choroid plexus	OTHER
Chrp_79	Choroid plexus	OTHER
Chrp_80	Choroid plexus	OTHER
Chrp_81	Choroid plexus	OTHER
Chrp_82	Choroid plexus	OTHER
